# A Crowdsourcing Approach to Develop Machine Learning Models to Quantify Radiographic Joint Damage in Rheumatoid Arthritis

**DOI:** 10.1101/2021.10.25.21265495

**Authors:** Dongmei Sun, Thanh M. Nguyen, Robert J. Allaway, Jelai Wang, Verena Chung, Thomas V Yu, Michael Mason, Isaac Dimitrovsky, Lars Ericson, Hongyang Li, Yuanfang Guan, Ariel Israel, Alex Olar, Balint Armin Pataki, RA2 DREAM Challenge Community, Gustavo Stolovitzky, Justin Guinney, Percio S. Gulko, Mason B. Frazier, James C. Costello, Jake Y. Chen, S. Louis Bridges

**Affiliations:** University of Alabama at Birmingham, Birmingham, AL, USA; Sage Bionetworks, Seattle, WA, USA; WRQ Research, 53 E 7 St #8, New York, NY, USA; Catskills Research, 1334 Hudson Pl, Davidson, NC, USA; Department of Computational Medicine and Bioinformatics, University of Michigan, 100 Washtenaw Avenue, Ann Arbor, MI, USA; Leumit Health Services, Tel-Aviv, Israel and Medil, solutions for digital medicine, Jerusalem, Israel; Eötvös Loránd University - Department of Complex Systems in Physics, Budapest, Hungary, Pázmány Péter sétány 1/A; IBM T J Watson Research Center, IBM, Yorktown Heights, NY, USA; Sema4, Stamford, CT, USA; Division of Rheumatology, Department of Medicine, Icahn School of Medicine at Mount Sinai, New York, NY, USA; Department of Pharmacology, University of Colorado Anschutz Medical Campus, Aurora, CO, USA; Division of Rheumatology, Department of Medicine, Hospital for Special Surgery, New York, NY, USA

## Abstract

To develop machine learning methods to quantify joint damage in patients with rheumatoid arthritis (RA), we developed the RA2 DREAM Challenge, a crowdsourced competition that utilized existing radiographic images and “gold-standard” scores on 674 sets of films from 562 patients. Training and leaderboard sets were provided to participants to develop methods to quantify joint space narrowing and erosions. In the final round, participants submitted containerized codes on a test set; algorithms were evaluated using weighted root mean square error (RMSE). In the leaderboard round, there were 173 submissions from 26 teams in 7 countries. Of the 13 submissions in the final round, four top-performing teams were identified. Robustness of results was assessed using Bayes factor and validated using an independent set of radiographs. The top-performing algorithms, which consisted of different styles of deep learning models, provided accurate and robust quantification of joint damage in RA. Ultimately, these methods lay the groundwork to accelerate research and help clinicians to optimize treatments to minimize joint damage.
