## Supplemental Tables for "A Crowdsourcing Approach to Develop Machine Learning Models to Quantify Radiographic Joint Damage in Rheumatoid Arthritis"

### Sheet: Table S1
SC1
Submission ID	Submission Time	Submitter ID	SC3 Score	Writeup Link
9705639	2020-06-30 11:55:00	Team Shirin	0.4362	RA2 DREAM Challenge Team Shirin
9705647	2020-06-30 15:53:00	Hongyang Li and Yuanfang Guan	0.4611	2020 Hongyang Li and Yuanfang Guan for RA2 Rheumatoid Arthritis Image DREAM Challenge (1st place for narrowing prediction)
9704597	2020-05-27 14:32:00	csabaibio	0.506	RA2 DREAM Challenge csabaibio
9705454	2020-06-27 14:54:00	@Nc717	0.5423	syn21823601
9705437	2020-06-26 15:58:00	zs_aicoe	0.592	RA2_ZS
9705412	2020-06-25 18:14:00	NAD	0.6866	RA2 DREAM Challenge NAD
9704323	2020-05-20 21:47:00	Gold Therapy	0.7852	RA2 DREAM Challenge Gold Therapy
9705556	2020-06-29 10:10:00	Alpine Lads	0.8844	RA2 DREAM Challenge Alpine Lads
9705642	2020-06-30 12:21:00	RYM	0.9335	RA2 DREAM Challenge RYM
9705644	2020-06-30 13:16:00	CU_DSI_RA2_Challenge	1.2633	RA2 DREAM Columbia
9705546	2020-06-29 04:15:00	kichuDL	1.4869	kichuRA2
9705638	2020-06-30 11:34:00	Aboensis V	2.0643	RA2 DREAM Challenge Aboensis V
9705573	2020-06-29 18:35:00	Zbigniew Wojna	2.12	RA2 DREAM Challenge Zbigniew Wojna
9704240	2020-05-18 18:17:00	RA2 Baseline Model	4.6523
SC2
Submission ID	Submission Time	Submitter ID	SC3 Score	Writeup Link
9705647	2020-06-30 15:53:00	Hongyang Li and Yuanfang Guan	0.3758	2020 Hongyang Li and Yuanfang Guan for RA2 Rheumatoid Arthritis Image DREAM Challenge (1st place for narrowing prediction)
9704323	2020-05-20 21:47:00	Gold Therapy	0.3924	RA2 DREAM Challenge Gold Therapy
9704597	2020-05-27 14:32:00	csabaibio	0.3991	RA2 DREAM Challenge csabaibio
9705573	2020-06-29 18:35:00	Zbigniew Wojna	0.4075	RA2 DREAM Challenge Zbigniew Wojna
9705556	2020-06-29 10:10:00	Alpine Lads	0.4132	RA2 DREAM Challenge Alpine Lads
9705639	2020-06-30 11:55:00	Team Shirin	0.4313	RA2 DREAM Challenge Team Shirin
9705412	2020-06-25 18:14:00	NAD	0.4409	RA2 DREAM Challenge NAD
9705454	2020-06-27 14:54:00	@Nc717	0.4424	syn21823601
9705437	2020-06-26 15:58:00	zs_aicoe	0.4813	RA2_ZS
9705638	2020-06-30 11:34:00	Aboensis V	0.7027	RA2 DREAM Challenge Aboensis V
9704240	2020-05-18 18:17:00	RA2 Baseline Model	0.7105
9705642	2020-06-30 12:21:00	RYM	0.7149	RA2 DREAM Challenge RYM
9705546	2020-06-29 04:15:00	kichuDL	0.7536	kichuRA2
9705644	2020-06-30 13:16:00	CU_DSI_RA2_Challenge	0.7787	RA2 DREAM Columbia
SC3
Submission ID	Submission Time	Submitter ID	SC3 Score	Writeup Link
9704323	2020-05-20 21:47:00	Gold Therapy	0.4303	RA2 DREAM Challenge Gold Therapy
9704597	2020-05-27 14:32:00	csabaibio	0.4355	RA2 DREAM Challenge csabaibio
9705647	2020-06-30 15:53:00	Hongyang Li and Yuanfang Guan	0.4464	2020 Hongyang Li and Yuanfang Guan for RA2 Rheumatoid Arthritis Image DREAM Challenge (1st place for narrowing prediction)
9705639	2020-06-30 11:55:00	Team Shirin	0.454	RA2 DREAM Challenge Team Shirin
9705573	2020-06-29 18:35:00	Zbigniew Wojna	0.4607	RA2 DREAM Challenge Zbigniew Wojna
9705556	2020-06-29 10:10:00	Alpine Lads	0.466	RA2 DREAM Challenge Alpine Lads
9705412	2020-06-25 18:14:00	NAD	0.4679	RA2 DREAM Challenge NAD
9705454	2020-06-27 14:54:00	@Nc717	0.49	syn21823601
9705437	2020-06-26 15:58:00	zs_aicoe	0.5096	RA2_ZS
9704240	2020-05-18 18:17:00	RA2 Baseline Model	0.6458
9705546	2020-06-29 04:15:00	kichuDL	0.6523	kichuRA2
9705638	2020-06-30 11:34:00	Aboensis V	0.681	RA2 DREAM Challenge Aboensis V
9705642	2020-06-30 12:21:00	RYM	0.7667	RA2 DREAM Challenge RYM
9705644	2020-06-30 13:16:00	CU_DSI_RA2_Challenge	0.9844	RA2 DREAM Columbia

### Sheet: Table S2
If submitting as part of a team, what is your team name? (*Please coordinate with your team and only submit one survey response per team*).	Did your final submission use a method to segment the images?	What training dataset did you use?	How many Left Hand images did you train on?	How many Right Hand images did you train on?	How many Left Foot images did you train on?	How many Right Foot images did you train on?	Did you have any special treatment of wrist joints in the training data (select all that apply)?	What category of method did your model use to segment images (select all that apply)?	If your segmentation model included any “named” method or model (e.g. U-Net) please list it here. Also please include the primary citation for this method if available:	Did you participate in Subchallenge 2 (joint space narrowing)?	What training data did you use (select all that apply)?	How many training images did you use?	What category of method did your model use to predict image values (select all that apply)?	Did you ensemble multiple models?	If so, how many, and provide a brief description of your approach?	If your model included any “named” method or model (e.g. Ridge regression) please list. Also please include the primary citation for this method if available:	Did you participate in Subchallenge 3 (erosion prediction)?	What training data did you use (select all that apply)?	How many training images did you use?	What category of method did your model use to predict image values (select all that apply)?	Did you ensemble multiple models?	If so, how many, and provide a brief description of your approach?	If your model included any “named” method or model (e.g. Ridge regression) please list. Also please include the primary citation for this method if available:	Was your SC1 prediction a simple aggregate of your SC2/SC3 predictions. That is, did you add up the scores from SC2 + SC3, like the Sharp van der Heijde scoring method?	What training data did you use (select all that apply)?	How many training images did you use?	What category of method did your model use to predict image values (select all that apply)?	Did you ensemble multiple models?	If so, how many, and provide a brief description of your approach?	If your model included any “named” method or model (e.g. Ridge regression) please list. Also please include the primary citation for this method if available:
Agile zoo	No									No							No							No	homo sapiens gene sample	20	observed dualism to growth metric	Yes	common center metric, sampled endpoints to growth	I had created a Python based cleansed lawn, but it did not execute well. But it paved the way for a fair certainty via growth metrics. At the models, build approached computational limits.
Nc717	Yes	Manual segmentation of challenge training dataset	200	200	175	175	Manual segmentation/bounding of entire region	Used Object Detection to detect the regions of interest via manual labelling	RetinaNet	Yes	Challenge training data	8074	Deep learning method	Yes	It was a two staged approach, in the first stage we detect finger/wrist joints from hands and feet radiographs using RetinaNet models trained on manually annotated radiographs. In the second stage we trained EfficientNet B3-B4-B5 models to train joint level models on extracted joints to predict joint space narrowing and erosion.	a) EfficientNet -> @InProceedings{pmlr-v97-tan19a, title = {{E}fficient{N}et: Rethinking Model Scaling for Convolutional Neural Networks}, author = {Tan, Mingxing and Le, Quoc}, booktitle = {Proceedings of the 36th International Conference on Machine Learning}, pages = {6105--6114}, year = {2019}, editor = {Kamalika Chaudhuri and Ruslan Salakhutdinov}, volume = {97}, series = {Proceedings of Mach…	Yes	Challenge training data	7340	Deep learning method	Yes	The approach for the erosion prediction is same as the joint space narrowing.	EfficientNets and RetinaNet	Yes
csabaibio	Yes	Manual segmentation of challenge training dataset	378	378	378	378	Manual segmentation/bounding of entire region	Region-based	Mask R-CNN	Yes	Challenge training data	378	Deep learning method, Decision tree/random forest	Yes	We trained 12 CNNs and then fitted a random forest on top of the CNN predictions, that combined all the CNN predictions into the final prediction. Of course, to train the RF, we had to generate predictions for the train dataset with k-fold CV.	random forest, vgg16, resnet34, resnet50, resnext50	Yes	Challenge training data	378	Deep learning method, Decision tree/random forest	Yes	We trained 12 CNNs and then fitted a random forest on top of the CNN predictions, that combined all the CNN predictions into the final prediction. Of course, to train the RF, we had to generate predictions for the train dataset with k-fold CV.	random forest, vgg16, resnet34, resnet50, resnext50	Yes
Aboensis V	Yes	Manual segmentation of challenge training dataset	367	367	367	367	manual segmentation/bounding of wrist joints into multiple regions (please describe how many)	Edge-based, Watershed-based, Clustering-based	YOLO - https://arxiv.org/abs/1804.02767	Yes	Challenge training data	1468	Deep learning method	No		YOLO - https://arxiv.org/abs/1804.02767	Yes	Challenge training data	1468	Deep learning method	No		YOLO - https://arxiv.org/abs/1804.02767	Yes
NAD	Yes	Manual segmentation of challenge training dataset	367	367	367	367	manual segmentation/bounding of wrist joints into multiple regions (please describe how many), 6 for foot and 11 for hand	Region-based	Faster R-CNN: Faster R-CNN: Towards Real-Time Object Detection with Region Proposal Networks https://papers.nips.cc/paper/2015/hash/14bfa6bb14875e45bba028a21ed38046-Abstract.html	Yes	Challenge training data	1468	Deep learning method	Yes	Train 15 models with different train-validation splits, the final result is the mean of all predictions	EfficientNet is used as CNN model Efficientnet: Rethinking model scaling for convolutional neural networks https://arxiv.org/abs/1905.11946	Yes	Challenge training data	1468	Deep learning method	Yes	Train 15 models with different train-validation splits, the final result is the mean of all predictions	EfficientNet is used as CNN model Efficientnet: Rethinking model scaling for convolutional neural networks https://arxiv.org/abs/1905.11946	Yes
Hongyang Li and Yuanfang Guan	Yes	Manual segmentation of challenge training dataset	367	367	367	367	manual segmentation/bounding of wrist joints into multiple regions (please describe how many), we treat wrist joints in the same way as finger joints	Region-based	U-Net	Yes	Challenge training data	367	Deep learning method	Yes	We trained 10 models in parallel and use the average prediction from 10 models as the final prediction.	U-Net	Yes	Challenge training data	367	Deep learning method	Yes	We trained 10 models and used the average prediction from 10 models as the final prediction.	U-Net	Yes
Team Shirin	Yes	Manual segmentation of challenge training dataset	367	367	367	367	manual segmentation/bounding of wrist joints into multiple regions (please describe how many), 4 points (joint groups) per wrist, 3 target joints per group	point location of joint centers	ResNet34, https://arxiv.org/abs/1512.03385	Yes	Challenge training data	734	Deep learning method	No	One model per prediction target, tuned w/5-fold cross-validation, then trained on all data.	DenseNet201, https://arxiv.org/abs/1608.06993	Yes	Challenge training data	734	Deep learning method	No	One model per prediction target, tuned w/5-fold cross-validation, then trained on all data.	DenseNet201, https://arxiv.org/abs/1608.06993	Yes
kichuDL	No									Yes	Challenge training data	1468	Deep learning method, Multiple Autoencoders and DNN regressors	Yes	20 Autoencoders different l2 regularization parameters (1e-09, 1e-08, 1e-07, 1e-06, 1e-05, learning rate of 0.001 and batch size of 184 applied to each regions LH, LF, RH, RF are created. DNN regressors with different learning rates 0.1, 1e-3, 1e-7, 1e-11, 1e-15 for each are created to predict final values	DNN Regression	Yes	Challenge training data	1468	Decision tree/random forest	Yes	same as in narrowing phase	same as in narrowing phase	No	Challenge training data	1468	Deep learning method	Yes	same as in narrowing phase	same as in narrowing phase
Alpine Lads	No									Yes	Challenge training data, We additionally augmented the training data	734	Deep learning method	Yes	We ensembled two model, as well as 2 filter models to try and first predict non damaged joints	Convolutional Neural Network	Yes	Challenge training data	734	Deep learning method	Yes	We ensembled 2 models, and used filter models to first try and predict non damaged joints	Convolutional Neural Network	Yes
Zbigniew Wojna	Yes	Manual segmentation of challenge training dataset	367	367	367	367	Manual segmentation/bounding of entire region	Threshold-based, Edge-based, Watershed-based	U-net like	Yes	Challenge training data	1468	Deep learning method	Yes	ensemble of 8 models, each of them segmented and regressed the values which were then summed		Yes	Challenge training data	1468	Deep learning method	Yes	8 models, ensemble the segmentations and regressions from each of the model		Yes
RYM	Yes	Manual segmentation of challenge training dataset	33	33	50	50	Manual segmentation/bounding of entire region	Object detection	YOLO	Yes	Challenge training data	11114	Penalized regression (LASSO, Ridge, etc)	No			Yes	Challenge training data	11114	Deep learning method	No			Yes

### Sheet: Table S3
Patient_ID	joint	score	score_revised	subchallenge
UAB004	RH_mcp_E__3	1	0	SC3
UAB014	RH_mcp_E__1	2	1	SC3
UAB015	LH_wrist_E__lunate	1	0	SC3
UAB015	LH_mcp_J__5	1	0	SC2
UAB016	RH_mcp_E__2	1	0	SC3
UAB016	LF_mtp_E__3	2	0	SC3
UAB017	LH_mcp_J__1	1	0	SC2
UAB017	LH_wrist_J__cmc3	2	0	SC2
UAB017	LH_wrist_J__cmc4	2	0	SC2
UAB017	LH_wrist_J__radcar	2	0	SC2
UAB025	RH_wrist_E__mul	2	0	SC3
UAB025	RH_wrist_J__radcar	1	0	SC2
UAB029	RH_mcp_E__1	2	0	SC3
UAB043	RF_mtp_E__5	3	0	SC3
UAB048	LH_pip_E__4	1	0	SC3
UAB048	RH_wrist_J__mna	2	0	SC2
UAB072	LF_mtp_E__2	1	0	SC3
UAB074	RF_mtp_E__ip	2	0	SC3
UAB089	LH_wrist_E__radius	1	0	SC3
UAB097	RH_wrist_E__ulna	2	0	SC3
UAB116	RH_mcp_E__ip	1	0	SC3
UAB116	RH_mcp_E__3	1	0	SC3
UAB116	RH_mcp_E__5	1	0	SC3
UAB116	RH_wrist_E__mc1	1	0	SC3
UAB116	LH_wrist_J__mna	2	0	SC2
UAB116	RH_wrist_J__capnlun	1	0	SC2
UAB121	RH_wrist_E__mc1	1	0	SC3
UAB121	LH_wrist_J__mna	2	0	SC2
UAB137	RH_mcp_E__1	1	0	SC3
UAB174	RH_wrist_E__radius	2	0	SC3
UAB174	RF_mtp_E__4	1	0	SC3
UAB211	RH_pip_J__3	2	0	SC2
UAB240	RH_wrist_E__mul	1	0	SC3
UAB240	LH_wrist_J__mna	2	0	SC2
UAB241	RH_wrist_E__mc1	1	0	SC3
UAB242	LH_mcp_E__2	1	0	SC3
UAB248	LH_mcp_E__ip	4	1	SC3
UAB248	RH_wrist_E__mul	2	0	SC3
UAB248	LH_wrist_J__cmc3	2	0	SC2
UAB249	LH_wrist_J__mna	2	0	SC2
UAB250	RF_mtp_E__5	1	0	SC3
UAB256	LH_mcp_E__ip	1	0	SC3
UAB257	RH_wrist_E__radius	1	0	SC3
UAB258	RH_pip_E__2	1	0	SC3
UAB258	RH_wrist_E__mul	1	0	SC3
UAB259	LH_wrist_J__mna	2	0	SC2
UAB259	RF_mtp_J__5	2	0	SC2
UAB262	LH_mcp_E__ip	1	0	SC3
UAB262	LH_mcp_E__1	2	0	SC3
UAB262	LH_wrist_E__mul	1	0	SC3
UAB262	LH_wrist_J__capnlun	2	0	SC2
UAB265	LH_wrist_J__mna	1	0	SC2
UAB266	LH_wrist_E__mul	1	0	SC3
UAB266	RF_mtp_E__1	2	1	SC3
UAB269	RH_mcp_E__1	1	0	SC3
UAB269	RH_wrist_E__nav	2	1	SC3
UAB273	RH_mcp_E__3	1	0	SC3
UAB273	RH_wrist_E__lunate	1	0	SC3
UAB273	LH_wrist_J__mna	2	0	SC2
UAB274	RH_mcp_E__2	1	0	SC3
UAB276	RH_mcp_E__1	1	0	SC3
UAB276	RH_wrist_E__mul	1	0	SC3
UAB279	RH_pip_E__2	2	1	SC3
UAB279	LH_wrist_J__mna	2	0	SC2
UAB279	RH_wrist_J__radcar	1	0	SC2
UAB287	RF_mtp_E__2	1	0	SC3
UAB289	RH_mcp_E__2	1	0	SC3
UAB289	RH_wrist_E__mc1	1	0	SC3
UAB290	LH_mcp_E__ip	1	0	SC3
UAB290	LH_wrist_J__mna	2	0	SC2
UAB291	RH_wrist_E__mc1	2	0	SC3
UAB292	LH_mcp_E__ip	2	0	SC3
UAB292	RH_wrist_E__mul	1	0	SC3
UAB292	RH_wrist_E__nav	1	0	SC3
UAB292	LH_wrist_J__capnlun	1	0	SC2
UAB293	LH_wrist_E__mul	1	0	SC3
UAB293	RH_mcp_E__1	1	0	SC3
UAB293	RH_wrist_E__mul	1	0	SC3
UAB293	LF_mtp_E__2	2	1	SC3
UAB293	LH_wrist_J__capnlun	2	1	SC2
UAB293	RH_wrist_J__mna	2	0	SC2
UAB293	RH_wrist_J__capnlun	2	0	SC2
UAB293	RH_wrist_J__radcar	2	0	SC2
UAB294	LH_wrist_E__mul	1	0	SC3
UAB294	RH_pip_E__2	1	0	SC3
UAB294	RH_pip_E__4	1	0	SC3
UAB295	RH_pip_E__2	1	0	SC3
UAB295	RH_wrist_E__mc1	1	0	SC3
UAB299	RH_mcp_E__5	1	0	SC3
UAB299	LH_pip_J__4	2	0	SC2
UAB303	RH_wrist_J__mna	2	0	SC2
UAB304	RH_wrist_E__mul	1	0	SC3
UAB304	RH_wrist_J__capnlun	2	0	SC2
UAB305	LH_mcp_J__2	2	0	SC2
UAB305	LH_wrist_J__mna	2	0	SC2
UAB305	RH_wrist_J__mna	2	1	SC2
UAB305	RH_wrist_J__capnlun	2	1	SC2
UAB306	RH_pip_J__4	2	0	SC2
UAB306	RH_mcp_J__5	2	0	SC2
UAB308	RH_wrist_J__capnlun	2	0	SC2
UAB309	RH_mcp_E__ip	1	0	SC3
UAB309	LH_mcp_J__3	1	0	SC2
UAB312	LH_pip_J__2	1	0	SC2
UAB314	RH_mcp_E__ip	1	0	SC3
UAB314	RH_mcp_E__2	1	0	SC3
UAB315	RF_mtp_E__1	2	1	SC3
UAB322	RF_mtp_E__ip	1	0	SC3
UAB338	LH_mcp_E__4	1	0	SC3
UAB339	RH_wrist_E__radius	1	0	SC3
UAB346	LH_wrist_E__ulna	1	0	SC3
UAB346	RH_wrist_E__mc1	1	0	SC3
UAB346	RH_wrist_E__mul	1	0	SC3
UAB346	LH_wrist_J__mna	2	1	SC2
UAB346	LH_wrist_J__capnlun	2	0	SC2
UAB346	RH_wrist_J__cmc5	2	0	SC2
UAB346	RH_wrist_J__radcar	2	0	SC2
UAB349	LH_wrist_J__mna	2	0	SC2
UAB349	RH_wrist_J__mna	2	0	SC2
UAB349	RH_wrist_J__capnlun	2	0	SC2
UAB350	LH_wrist_E__mul	1	0	SC3
UAB353	LH_wrist_E__mul	1	0	SC3
UAB353	RH_wrist_E__nav	1	0	SC3
UAB354	LH_wrist_E__mul	1	0	SC3
UAB354	LH_wrist_E__nav	1	0	SC3
UAB354	RH_wrist_J__radcar	2	0	SC2
UAB355	LH_wrist_E__mul	1	0	SC3
UAB355	RH_wrist_E__mul	1	0	SC3
UAB356	RH_mcp_E__5	1	0	SC3
UAB356	LH_wrist_J__capnlun	2	0	SC2
UAB356	RH_wrist_J__mna	2	0	SC2
UAB361	LH_wrist_E__mul	1	0	SC3
UAB361	LH_wrist_E__nav	1	0	SC3
UAB368	RH_wrist_E__mul	1	0	SC3
UAB369	RH_wrist_E__mul	1	0	SC3
UAB369	RH_wrist_E__nav	1	0	SC3
UAB371	RH_mcp_E__5	1	0	SC3
UAB371	RH_wrist_E__mul	1	0	SC3
UAB371	RH_wrist_E__nav	1	0	SC3
UAB371	LF_mtp_J__ip	1	0	SC2
UAB378	LH_wrist_E__nav	1	0	SC3
UAB378	LH_wrist_J__radcar	2	0	SC2
UAB378	RH_wrist_J__capnlun	2	1	SC2
UAB381	RH_wrist_E__lunate	1	0	SC3
UAB381	RF_mtp_J__1	2	0	SC2
UAB382	RH_wrist_J__radcar	1	0	SC2
UAB385	LH_pip_E__5	1	0	SC3
UAB385	LH_wrist_J__mna	2	0	SC2
UAB385	LH_wrist_J__capnlun	2	0	SC2
UAB385	LH_wrist_J__radcar	1	0	SC2
UAB386	RH_pip_J__4	1	0	SC2
UAB390	LH_wrist_E__mul	1	0	SC3
UAB390	RH_wrist_E__nav	1	0	SC3
UAB390	LF_mtp_E__ip	1	0	SC3
UAB390	LF_mtp_J__4	2	0	SC2
UAB391	LH_wrist_E__mul	1	0	SC3
UAB391	RF_mtp_E__4	2	1	SC3
UAB397	LH_wrist_E__mul	1	0	SC3
UAB397	RH_mcp_E__2	1	0	SC3
UAB397	RH_wrist_E__mul	1	0	SC3
UAB400	RF_mtp_E__1	2	0	SC3
UAB400	LH_wrist_J__capnlun	2	1	SC2
UAB402	LH_wrist_J__mna	2	1	SC2
UAB404	LF_mtp_E__2	1	0	SC3
UAB404	LH_wrist_J__mna	2	0	SC2
UAB410	LH_wrist_E__mul	1	0	SC3
UAB410	RH_wrist_E__nav	1	0	SC3
UAB410	LH_wrist_J__radcar	2	0	SC2
UAB410	RF_mtp_J__5	1	0	SC2
UAB414	LF_mtp_E__4	2	1	SC3
UAB418	RH_pip_J__5	2	1	SC2
UAB432	RH_wrist_E__mul	1	0	SC3
UAB432	RH_wrist_E__nav	1	0	SC3
UAB432	RF_mtp_E__3	2	0	SC3
UAB447	RH_mcp_J__5	2	0	SC2
UAB448	RF_mtp_E__4	2	0	SC3
UAB448	RH_mcp_J__5	2	0	SC2
UAB450	LH_wrist_J__capnlun	2	0	SC2
UAB450	LF_mtp_J__5	2	0	SC2
UAB455	LH_wrist_E__mul	1	0	SC3
UAB456	RH_wrist_E__mul	2	1	SC3
UAB456	LH_wrist_J__capnlun	1	0	SC2
UAB457	LH_mcp_E__ip	2	0	SC3
UAB457	RH_mcp_E__ip	2	0	SC3
UAB457	LH_wrist_J__mna	1	0	SC2
UAB459	LH_wrist_E__mul	1	0	SC3
UAB459	RH_wrist_E__nav	1	0	SC3
UAB459	RH_pip_J__4	2	0	SC2
UAB459	RH_pip_J__5	2	1	SC2
UAB460	LH_wrist_E__mul	1	0	SC3
UAB460	RH_wrist_E__lunate	2	0	SC3
UAB460	RH_pip_J__5	2	0	SC2
UAB465	LH_wrist_E__mul	1	0	SC3
UAB465	LF_mtp_E__1	2	1	SC3
UAB465	LF_mtp_E__2	2	1	SC3
UAB466	LH_mcp_E__ip	1	0	SC3
UAB468	RF_mtp_E__ip	1	0	SC3
UAB468	RF_mtp_E__1	2	0	SC3
UAB468	RH_pip_J__5	1	0	SC2
UAB469	LH_wrist_E__mc1	1	0	SC3
UAB469	LF_mtp_J__5	2	0	SC2
UAB470	RF_mtp_E__1	2	0	SC3
UAB473	LH_mcp_E__ip	4	3	SC3
UAB485	RH_wrist_E__mc1	1	0	SC3
UAB515	LH_wrist_E__mul	1	0	SC3
UAB515	LH_wrist_E__nav	1	0	SC3
UAB515	RH_mcp_E__ip	2	0	SC3
UAB516	LH_wrist_E__lunate	1	0	SC3
UAB516	RH_pip_J__4	2	0	SC2
UAB518	LH_wrist_E__mc1	1	0	SC3
UAB518	RF_mtp_E__5	1	0	SC3
UAB518	RH_pip_J__4	2	1	SC2
UAB523	RH_wrist_E__mul	1	0	SC3
UAB540	LH_wrist_E__lunate	1	0	SC3
UAB540	RF_mtp_E__5	5	3	SC3
UAB542	LH_wrist_E__mul	4	2	SC3
UAB548	RH_wrist_E__mul	2	1	SC3
UAB548	LH_wrist_J__cmc4	2	0	SC2
UAB553	RH_mcp_E__4	1	0	SC3
UAB554	RH_mcp_E__1	1	0	SC3
UAB554	RH_mcp_E__2	1	0	SC3
UAB554	RF_mtp_E__5	2	1	SC3
UAB555	LF_mtp_J__5	2	0	SC2
UAB556	RH_pip_E__3	2	0	SC3
UAB558	LH_wrist_E__radius	2	0	SC3
UAB559	RH_mcp_E__2	1	0	SC3
UAB565	LF_mtp_E__ip	2	1	SC3
UAB568	RH_wrist_E__radius	1	0	SC3
UAB568	LH_wrist_J__radcar	1	0	SC2
UAB570	RH_wrist_E__nav	1	0	SC3
UAB570	RH_wrist_E__radius	1	0	SC3
UAB570	LF_mtp_E__1	1	0	SC3
UAB578	RH_wrist_E__mul	1	0	SC3
UAB584	RH_wrist_E__mc1	1	0	SC3
UAB584	RH_wrist_J__cmc5	2	0	SC2
UAB587	RH_wrist_J__capnlun	2	1	SC2
UAB588	RH_wrist_E__mc1	1	0	SC3
UAB589	LH_wrist_J__capnlun	2	0	SC2
UAB589	RH_wrist_J__capnlun	2	1	SC2
UAB590	LH_wrist_E__mul	1	0	SC3
UAB590	RH_pip_E__4	1	0	SC3
UAB590	LH_wrist_J__radcar	1	0	SC2
UAB590	RH_wrist_J__capnlun	2	0	SC2
UAB591	RH_wrist_E__nav	1	0	SC3
UAB593	LF_mtp_J__4	2	0	SC2
UAB594	LH_wrist_E__mul	1	0	SC3
UAB594	RH_mcp_E__ip	1	0	SC3
UAB598	LH_wrist_E__mul	1	0	SC3
UAB598	RH_wrist_E__lunate	1	0	SC3
UAB598	RH_wrist_J__mna	2	0	SC2
UAB599	LH_wrist_E__mul	2	1	SC3
UAB603	LH_wrist_E__mul	1	0	SC3
UAB604	LH_wrist_E__mc1	1	0	SC3
UAB604	RH_wrist_E__mc1	1	0	SC3
UAB615	LH_wrist_E__mul	1	0	SC3
UAB616	LH_wrist_E__mul	1	0	SC3
UAB616	RF_mtp_E__ip	1	0	SC3
UAB618	LH_wrist_E__nav	1	0	SC3
UAB624	LH_wrist_E__radius	1	0	SC3
UAB624	RF_mtp_E__5	2	0	SC3
UAB624	RH_pip_J__3	2	0	SC2
UAB624	RH_pip_J__4	2	0	SC2
UAB624	RH_pip_J__5	2	0	SC2
UAB629	RH_pip_E__2	1	0	SC3
UAB629	RH_wrist_E__nav	1	0	SC3
UAB629	RF_mtp_E__ip	1	0	SC3
UAB633	LH_wrist_E__lunate	1	0	SC3
UAB635	RH_pip_J__4	2	1	SC2
UAB636	LH_wrist_E__mc1	1	0	SC3
UAB638	LH_wrist_E__mc1	2	0	SC3
UAB638	LH_wrist_E__mul	1	0	SC3
UAB641	RH_wrist_E__nav	1	0	SC3
UAB652	LH_wrist_E__mul	1	0	SC3
UAB655	LH_wrist_E__nav	1	0	SC3
UAB655	RH_wrist_E__mc1	1	0	SC3
UAB656	LH_wrist_E__mul	1	0	SC3
UAB657	LF_mtp_J__2	2	0	SC2
UAB657	RF_mtp_J__2	2	0	SC2
UAB657	RF_mtp_J__3	2	0	SC2
UAB660	LH_wrist_E__ulna	1	0	SC3
UAB660	RH_wrist_E__lunate	1	0	SC3
UAB695	LH_wrist_E__mul	1	0	SC3
UAB695	LF_mtp_E__ip	1	0	SC3
UAB705	RH_wrist_E__lunate	1	0	SC3
UAB705	RF_mtp_E__3	2	0	SC3
UAB714	LF_mtp_E__1	2	1	SC3
UAB714	LH_mcp_J__3	2	0	SC2
UAB715	RH_wrist_E__lunate	1	0	SC3
UAB715	RH_wrist_E__ulna	1	0	SC3
UAB718	RF_mtp_E__3	2	0	SC3

### Sheet: Table S4
Patient_ID	Overall_SvH	weight
UAB004	7	3.86375
UAB010	0	1
UAB014	8	8
UAB015	4	3.86375
UAB016	3	2.14355
UAB017	21	16
UAB019	3	2.14355
UAB020	1	2
UAB025	7	3.86375
UAB026	0	1
UAB027	2	2.14355
UAB029	66	32
UAB043	7	3.86375
UAB044	23	16
UAB048	10	8
UAB072	10	8
UAB074	25	16
UAB077	41	16
UAB089	4	3.86375
UAB097	24	16
UAB116	37	16
UAB121	7	3.86375
UAB134	59	32
UAB137	44	16
UAB148	0	1
UAB153	148	32
UAB164	170	64
UAB174	12	8
UAB206	16	8
UAB211	51	16
UAB214	10	8
UAB240	15	8
UAB241	3	2.14355
UAB242	4	3.86375
UAB248	22	16
UAB249	8	8
UAB250	4	3.86375
UAB254	5	3.86375
UAB255	1	2
UAB256	3	2.14355
UAB257	12	8
UAB258	6	3.86375
UAB259	18	8
UAB262	16	8
UAB265	1	2
UAB266	4	3.86375
UAB269	5	3.86375
UAB273	17	8
UAB274	8	8
UAB275	0	1
UAB276	24	16
UAB279	11	8
UAB287	20	8
UAB289	22	16
UAB290	26	16
UAB291	9	8
UAB292	14	8
UAB293	19	8
UAB294	44	16
UAB295	17	8
UAB299	8	8
UAB303	35	16
UAB304	16	8
UAB305	23	16
UAB306	27	16
UAB308	12	8
UAB309	7	3.86375
UAB312	1	2
UAB313	4	3.86375
UAB314	8	8
UAB315	15	8
UAB322	15	8
UAB338	33	16
UAB339	11	8
UAB340	6	3.86375
UAB346	39	16
UAB349	18	8
UAB350	7	3.86375
UAB351	11	8
UAB353	2	2.14355
UAB354	11	8
UAB355	10	8
UAB356	15	8
UAB361	7	3.86375
UAB368	2	2.14355
UAB369	16	8
UAB371	5	3.86375
UAB373	6	3.86375
UAB378	13	8
UAB380	0	1
UAB381	7	3.86375
UAB382	1	2
UAB385	14	8
UAB386	5	3.86375
UAB387	8	8
UAB390	11	8
UAB391	7	3.86375
UAB397	8	8
UAB400	13	8
UAB402	18	8
UAB404	16	8
UAB409	5	3.86375
UAB410	21	16
UAB414	6	3.86375
UAB415	0	1
UAB416	20	8
UAB418	8	8
UAB432	10	8
UAB437	12	8
UAB447	28	16
UAB448	17	8
UAB450	24	16
UAB454	6	3.86375
UAB455	4	3.86375
UAB456	3	2.14355
UAB457	6	3.86375
UAB459	12	8
UAB460	9	8
UAB465	10	8
UAB466	2	2.14355
UAB467	1	2
UAB468	5	3.86375
UAB469	5	3.86375
UAB470	21	16
UAB471	1	2
UAB473	128	32
UAB485	56	32
UAB513	33	16
UAB514	22	16
UAB515	6	3.86375
UAB516	6	3.86375
UAB518	12	8
UAB523	20	8
UAB540	21	16
UAB542	54	16
UAB547	256	64
UAB548	24	16
UAB553	103	32
UAB554	9	8
UAB555	6	3.86375
UAB556	6	3.86375
UAB558	7	3.86375
UAB559	19	8
UAB565	2	2.14355
UAB568	9	8
UAB570	21	16
UAB575	12	8
UAB578	1	2
UAB583	138	32
UAB584	4	3.86375
UAB587	6	3.86375
UAB588	2	2.14355
UAB589	4	3.86375
UAB590	9	8
UAB591	1	2
UAB593	33	16
UAB594	75	32
UAB598	8	8
UAB599	4	3.86375
UAB603	16	8
UAB604	6	3.86375
UAB615	5	3.86375
UAB616	5	3.86375
UAB618	3	2.14355
UAB619	21	16
UAB621	7	3.86375
UAB623	1	2
UAB624	36	16
UAB627	65	32
UAB629	10	8
UAB631	2	2.14355
UAB632	3	2.14355
UAB633	5	3.86375
UAB635	15	8
UAB636	81	32
UAB638	13	8
UAB641	22	16
UAB652	2	2.14355
UAB655	4	3.86375
UAB656	7	3.86375
UAB657	39	16
UAB660	7	3.86375
UAB695	16	8
UAB705	12	8
UAB713	4	3.86375
UAB714	17	8
UAB715	20	8
UAB718	11	8
